# Mapping Topic Change in Influential Hepatocellular Carcinoma Research: A Two-Cohort Bibliometric Analysis

**DOI:** 10.64898/2026.07.07.26357427

**Authors:** Zheng Su, Tinsley Li

**Affiliations:** AnyHelix Ltd., The Cloud, Tai Kok Tsui, Hong Kong, China; Computational Biology Group, FAB Tech, Yantian, Shenzhen, Guangdong, 518083, China

## Abstract

The therapeutic landscape for hepatocellular carcinoma (HCC) is evolving rapidly, necessitating scalable approaches to synthesize the expanding scientific literature. We characterized thematic shifts in HCC treatment and prognosis research by conducting a retrospective bibliometric analysis of influential publications from 2023 and 2024. Using the OpenAlex database, we identified the 50 most highly cited papers from each year based on eighteen-month post-publication citation counts. Large language models were deployed to extract, normalize, and classify concepts from unstructured text into canonical topics and parent themes, enabling quantitative year-over-year frequency comparisons. Analysis of these 100 papers revealed a distinct maturation in research focus. Although broad categories like general immunotherapy remained prevalent, their relative frequency declined in favor of specific dual immune checkpoint regimens, notably CTLA-4 inhibition and the durvalumab plus tremelimumab combination. Concurrently, parent themes related to radiomics, imaging, and health systems exhibited significant growth in the 2024 cohort. These findings demonstrate a thematic transition in high-impact HCC research from foundational immuno-oncology toward optimized combination therapies and precision diagnostics. Furthermore, this study highlights the utility of artificial intelligence-driven bibliometrics for objectively tracking dynamic conceptual shifts in oncology. A web interface for exploring the data is available at https://pri.pepkio.com/.
