## Supplementary Table 1 for "Mapping Topic Change in Influential Hepatocellular Carcinoma Research: A Two-Cohort Bibliometric Analysis"

### Sheet: Sheet1
rank	18-month citation count	topical relevance classification	article title	journal	publication date	DOI
1	504	on-topic	AASLD Practice Guidance on prevention, diagnosis, and treatment of hepatocellular carcinoma	Hepatology	2023-05-18	10.1097/hep.0000000000000466
2	306	on-topic	Camrelizumab plus rivoceranib versus sorafenib as first-line therapy for unresectable hepatocellular carcinoma (CARES-310): a randomised, open-label, international phase 3 study	The Lancet	2023-07-24	10.1016/s0140-6736(23)00961-3
3	257	on-topic	Atezolizumab plus bevacizumab versus active surveillance in patients with resected or ablated high-risk hepatocellular carcinoma (IMbrave050): a randomised, open-label, multicentre, phase 3 trial	The Lancet	2023-10-20	10.1016/s0140-6736(23)01796-8
4	226	on-topic	Lenvatinib plus pembrolizumab versus lenvatinib plus placebo for advanced hepatocellular carcinoma (LEAP-002): a randomised, double-blind, phase 3 trial	The Lancet Oncology	2023-11-28	10.1016/s1470-2045(23)00469-2
5	115	on-topic	Tislelizumab vs Sorafenib as First-Line Treatment for Unresectable Hepatocellular Carcinoma	JAMA Oncology	2023-10-05	10.1001/jamaoncol.2023.4003
6	82	on-topic	Transarterial chemoembolization with PD-(L)1 inhibitors plus molecular targeted therapies for hepatocellular carcinoma (CHANCE001)	Signal Transduction and Targeted Therapy	2023-02-08	10.1038/s41392-022-01235-0
7	74	on-topic	Clinical Practice Guidelines for Hepatocellular Carcinoma: The Japan Society of Hepatology 2021 version (5th JSH‐HCC Guidelines)	Hepatology Research	2023-02-24	10.1111/hepr.13892
8	64	on-topic	AFP-L3 and DCP strongly predict early hepatocellular carcinoma recurrence after liver transplantation	Journal of Hepatology	2023-09-07	10.1016/j.jhep.2023.08.020
9	61	on-topic	Predicting Microvascular Invasion in Hepatocellular Carcinoma Using CT-based Radiomics Model	Radiology	2023-04-25	10.1148/radiol.222729
10	55	on-topic	Camrelizumab (a PD-1 inhibitor) plus apatinib (an VEGFR-2 inhibitor) and hepatic artery infusion chemotherapy for hepatocellular carcinoma in Barcelona Clinic Liver Cancer stage C (TRIPLET): a phase II study	Signal Transduction and Targeted Therapy	2023-10-27	10.1038/s41392-023-01663-6
11	53	on-topic	Guidelines for the Diagnosis and Treatment of Primary Liver Cancer (2022 Edition)	Liver Cancer	2023-01-01	10.1159/000530495
12	53	on-topic	Pharmaco-proteogenomic characterization of liver cancer organoids for precision oncology	Science Translational Medicine	2023-07-26	10.1126/scitranslmed.adg3358
13	52	on-topic	Lenvatinib plus anti-PD-1 antibodies as conversion therapy for patients with unresectable intermediate-advanced hepatocellular carcinoma: a single-arm, phase II trial	Journal for ImmunoTherapy of Cancer	2023-09-01	10.1136/jitc-2023-007366
14	52	on-topic	Artificial intelligence-based pathology as a biomarker of sensitivity to atezolizumab–bevacizumab in patients with hepatocellular carcinoma: a multicentre retrospective study	The Lancet Oncology	2023-11-08	10.1016/s1470-2045(23)00468-0
15	49	on-topic	Spatial transcriptomics analysis of neoadjuvant cabozantinib and nivolumab in advanced hepatocellular carcinoma identifies independent mechanisms of resistance and recurrence	Genome Medicine	2023-09-18	10.1186/s13073-023-01218-y
16	47	on-topic	Construction of a diagnostic model for hepatitis B-related hepatocellular carcinoma using machine learning and artificial neural networks and revealing the correlation by immunoassay	Tumour Virus Research	2023-09-27	10.1016/j.tvr.2023.200271
17	41	on-topic	TACE-HAIC combined with targeted therapy and immunotherapy versus TACE alone for hepatocellular carcinoma with portal vein tumour thrombus: a propensity score matching study	International Journal of Surgery	2023-04-07	10.1097/js9.0000000000000256
18	37	on-topic	Abstract CT003: IMbrave050: Phase 3 study of adjuvant atezolizumab + bevacizumab versus active surveillance in patients with hepatocellular carcinoma (HCC) at high risk of disease recurrence following resection or ablation	Cancer Research	2023-05-29	10.1158/1538-7445.am2023-ct003
19	35	on-topic	Achievement of Complete Response and Drug-Free Status by Atezolizumab plus Bevacizumab Combined with or without Curative Conversion in Patients with Transarterial Chemoembolization-Unsuitable, Intermediate-Stage Hepatocellular Carcinoma: A Multicenter Proof-Of-Concept Study	Liver Cancer	2023-01-01	10.1159/000529574
20	35	on-topic	Characteristics and outcomes of immunotherapy-related liver injury in patients with hepatocellular carcinoma versus other advanced solid tumours	Journal of Hepatology	2023-11-15	10.1016/j.jhep.2023.10.040
21	34	on-topic	A Phase 2, Prospective, Multicenter, Single-Arm Trial of Transarterial Chemoembolization Therapy in Combination Strategy with Lenvatinib in Patients with Unresectable Intermediate-Stage Hepatocellular Carcinoma: TACTICS-L Trial	Liver Cancer	2023-06-05	10.1159/000531377
22	34	on-topic	NRG/RTOG 1112: Randomized phase III study of sorafenib vs. stereotactic body radiation therapy (SBRT) followed by sorafenib in hepatocellular carcinoma (HCC).	Journal of Clinical Oncology	2023-01-24	10.1200/jco.2023.41.4_suppl.489
23	32	on-topic	Transcatheter arterial chemoembolisation combined with lenvatinib plus camrelizumab as conversion therapy for unresectable hepatocellular carcinoma: a single-arm, multicentre, prospective study	EClinicalMedicine	2023-12-12	10.1016/j.eclinm.2023.102367
24	31	on-topic	Immune Checkpoint Inhibitors for Child-Pugh Class B Advanced Hepatocellular Carcinoma	JAMA Oncology	2023-08-24	10.1001/jamaoncol.2023.3284
25	30	on-topic	Real-world efficacy and prognostic factors of lenvatinib plus PD-1 inhibitors in 378 unresectable hepatocellular carcinoma patients	Hepatology International	2023-02-08	10.1007/s12072-022-10480-y
26	29	on-topic	Real-world efficacy and safety of TACE plus camrelizumab and apatinib in patients with HCC (CHANCE2211): a propensity score matching study	European Radiology	2023-06-27	10.1007/s00330-023-09754-2
27	29	on-topic	Sequential therapies after atezolizumab plus bevacizumab or lenvatinib first-line treatments in hepatocellular carcinoma patients	European Journal of Cancer	2023-06-01	10.1016/j.ejca.2023.05.021
28	29	on-topic	Non-linear association of baseline viral load with on-treatment hepatocellular carcinoma risk in chronic hepatitis B	Gut	2023-10-09	10.1136/gutjnl-2023-330225
29	28	on-topic	Nivolumab in sorafenib-naive and sorafenib-experienced patients with advanced hepatocellular carcinoma: 5-year follow-up from CheckMate 040	Annals of Oncology	2023-12-25	10.1016/j.annonc.2023.12.008
30	28	on-topic	FDA Approval Summary: Tremelimumab in Combination with Durvalumab for the Treatment of Patients with Unresectable Hepatocellular Carcinoma	Clinical Cancer Research	2023-09-07	10.1158/1078-0432.ccr-23-2124
31	28	on-topic	Efficacy and safety of frontline systemic therapy for advanced HCC: A network meta-analysis of landmark phase III trials	JHEP Reports	2023-02-17	10.1016/j.jhepr.2023.100702
32	28	on-topic	Results from the MORPHEUS-liver study: Phase Ib/II randomized evaluation of tiragolumab (tira) in combination with atezolizumab (atezo) and bevacizumab (bev) in patients with unresectable, locally advanced or metastatic hepatocellular carcinoma (uHCC).	Journal of Clinical Oncology	2023-06-01	10.1200/jco.2023.41.16_suppl.4010
33	27	on-topic	Incidence and Risk Factors for Hepatocellular Carcinoma in Cirrhosis: The Multicenter Hepatocellular Carcinoma Early Detection Strategy (HEDS) Study	Gastroenterology	2023-07-08	10.1053/j.gastro.2023.06.027
34	27	on-topic	Atezolizumab plus bevacizumab in unresectable hepatocellular carcinoma: Results from a German real‐world cohort	Alimentary Pharmacology & Therapeutics	2023-03-08	10.1111/apt.17441
35	27	on-topic	CRISPR/Cas9 screens unravel miR-3689a-3p regulating sorafenib resistance in hepatocellular carcinoma via suppressing CCS/SOD1-dependent mitochondrial oxidative stress	Drug Resistance Updates	2023-10-29	10.1016/j.drup.2023.101015
36	26	on-topic	Multiomics identifies metabolic subtypes based on fatty acid degradation allocating personalized treatment in hepatocellular carcinoma	Hepatology	2023-08-04	10.1097/hep.0000000000000553
37	26	on-topic	Distinct effects of hepatic steatosis and metabolic dysfunction on the risk of hepatocellular carcinoma in chronic hepatitis B	Hepatology International	2023-05-29	10.1007/s12072-023-10545-6
38	26	on-topic	Disease Etiology and Outcomes After Atezolizumab Plus Bevacizumab in Hepatocellular Carcinoma: Post-Hoc Analysis of IMbrave150	Gastroenterology	2023-03-07	10.1053/j.gastro.2023.02.042
39	25	on-topic	Induction therapy with hepatic arterial infusion chemotherapy enhances the efficacy of lenvatinib and pd1 inhibitors in treating hepatocellular carcinoma patients with portal vein tumor thrombosis	Journal of Gastroenterology	2023-03-09	10.1007/s00535-023-01976-x
40	25	on-topic	Efficacy and safety of lenvatinib plus PD-1 inhibitor with or without transarterial chemoembolization in unresectable hepatocellular carcinoma	Hepatology International	2023-04-10	10.1007/s12072-023-10502-3
41	25	on-topic	Arterial chemotherapy for hepatocellular carcinoma in China: consensus recommendations	Hepatology International	2023-10-21	10.1007/s12072-023-10599-6
42	24	on-topic	High serum IL-6 correlates with reduced clinical benefit of atezolizumab and bevacizumab in unresectable hepatocellular carcinoma	JHEP Reports	2023-01-16	10.1016/j.jhepr.2023.100672
43	24	on-topic	Development of a deep pathomics score for predicting hepatocellular carcinoma recurrence after liver transplantation	Hepatology International	2023-04-08	10.1007/s12072-023-10511-2
44	24	on-topic	Case Report: Successful liver transplantation after achieving complete clinical remission of advanced HCC with Atezolizumab plus Bevacizumab combination therapy	Frontiers in Immunology	2023-06-12	10.3389/fimmu.2023.1205997
45	23	on-topic	Diagnostic Significance of hsa-miR-21-5p, hsa-miR-192-5p, hsa-miR-155-5p, hsa-miR-199a-5p Panel and Ratios in Hepatocellular Carcinoma on Top of Liver Cirrhosis in HCV-Infected Patients	International Journal of Molecular Sciences	2023-02-05	10.3390/ijms24043157
46	23	on-topic	TP53/mTORC1-mediated bidirectional regulation of PD-L1 modulates immune evasion in hepatocellular carcinoma	Journal for ImmunoTherapy of Cancer	2023-11-01	10.1136/jitc-2023-007479
47	23	on-topic	The efficacy and safety of cadonilimab combined with lenvatinib for first-line treatment of advanced hepatocellular carcinoma (COMPASSION-08): a phase Ib/II single-arm clinical trial	Frontiers in Immunology	2023-10-24	10.3389/fimmu.2023.1238667
48	23	on-topic	Proton beam radiotherapy versus transarterial chemoembolization for hepatocellular carcinoma: Results of a randomized clinical trial	Cancer	2023-07-28	10.1002/cncr.34965
49	23	on-topic	Evaluation of Lactate Dehydrogenase and Alkaline Phosphatase as Predictive Biomarkers in the Prognosis of Hepatocellular Carcinoma and Development of a New Nomogram	Journal of Hepatocellular Carcinoma	2023-01-01	10.2147/jhc.s398632
50	23	on-topic	Machine learning for individualized prediction of hepatocellular carcinoma development after the eradication of hepatitis C virus with antivirals	Journal of Hepatology	2023-09-15	10.1016/j.jhep.2023.05.042
