## Supplementary Table 2 for "Mapping Topic Change in Influential Hepatocellular Carcinoma Research: A Two-Cohort Bibliometric Analysis"

### Sheet: Sheet1
rank	18-month citation count	topical relevance classification	article title	journal	publication date	DOI
1	197	on-topic	Precision treatment in advanced hepatocellular carcinoma	Cancer Cell	2024-02-01	10.1016/j.ccell.2024.01.007
2	170	on-topic	Four-year overall survival update from the phase III HIMALAYA study of tremelimumab plus durvalumab in unresectable hepatocellular carcinoma	Annals of Oncology	2024-02-19	10.1016/j.annonc.2024.02.005
3	144	on-topic	Systemic Therapy for Advanced Hepatocellular Carcinoma: ASCO Guideline Update	Journal of Clinical Oncology	2024-03-19	10.1200/jco.23.02745
4	131	on-topic	Nivolumab (NIVO) plus ipilimumab (IPI) vs lenvatinib (LEN) or sorafenib (SOR) as first-line treatment for unresectable hepatocellular carcinoma (uHCC): First results from CheckMate 9DW.	Journal of Clinical Oncology	2024-06-05	10.1200/jco.2024.42.17_suppl.lba4008
5	121	on-topic	EMERALD-1: A phase 3, randomized, placebo-controlled study of transarterial chemoembolization combined with durvalumab with or without bevacizumab in participants with unresectable hepatocellular carcinoma eligible for embolization.	Journal of Clinical Oncology	2024-01-20	10.1200/jco.2024.42.3_suppl.lba432
6	91	on-topic	Immune checkpoint inhibitors and anti-vascular endothelial growth factor antibody/tyrosine kinase inhibitors with or without transarterial chemoembolization as first-line treatment for advanced hepatocellular carcinoma (CHANCE2201): a target trial emulation study	EClinicalMedicine	2024-05-06	10.1016/j.eclinm.2024.102622
7	87	on-topic	Portal Venous and Hepatic Arterial Coefficients Predict Post-Hepatectomy Overall and Recurrence-Free Survival in Patients with Hepatocellular Carcinoma: A Retrospective Study	Journal of Hepatocellular Carcinoma	2024-07-01	10.2147/jhc.s462168
8	79	on-topic	The #HOPE4LIVER Single-Arm Pivotal Trial for Histotripsy of Primary and Metastatic Liver Tumors	Radiology	2024-09-01	10.1148/radiol.233051
9	74	on-topic	Stereotactic Body Radiotherapy vs Sorafenib Alone in Hepatocellular Carcinoma	JAMA Oncology	2024-12-19	10.1001/jamaoncol.2024.5403
10	69	on-topic	Pharmacogenomic profiling of intra-tumor heterogeneity using a large organoid biobank of liver cancer	Cancer Cell	2024-04-01	10.1016/j.ccell.2024.03.004
11	69	on-topic	Adjuvant sintilimab in resected high-risk hepatocellular carcinoma: a randomized, controlled, phase 2 trial	Nature Medicine	2024-01-19	10.1038/s41591-023-02786-7
12	66	on-topic	Trends in Hepatocellular Carcinoma Mortality Rates in the US and Projections Through 2040	JAMA Network Open	2024-11-18	10.1001/jamanetworkopen.2024.45525
13	64	on-topic	Histological predictors of aggressive recurrence of hepatocellular carcinoma after liver resection	Journal of Hepatology	2024-06-24	10.1016/j.jhep.2024.06.018
14	61	on-topic	Intention-to-treat outcomes of patients with hepatocellular carcinoma receiving immunotherapy before liver transplant: The multicenter VITALITY study	Journal of Hepatology	2024-09-08	10.1016/j.jhep.2024.09.003
15	58	on-topic	Pathological response following neoadjuvant immune checkpoint inhibitors in patients with hepatocellular carcinoma: a cross-trial, patient-level analysis	The Lancet Oncology	2024-10-19	10.1016/s1470-2045(24)00457-1
16	52	on-topic	Nivolumab plus ipilimumab combination therapy in patients with advanced hepatocellular carcinoma previously treated with sorafenib: 5-year results from CheckMate 040	Annals of Oncology	2024-05-22	10.1016/j.annonc.2024.03.005
17	52	on-topic	Radiofrequency Ablation Versus Stereotactic Body Radiotherapy for Recurrent Small Hepatocellular Carcinoma: A Randomized, Open-Label, Controlled Trial	Journal of Clinical Oncology	2024-12-18	10.1200/jco-24-01532
18	49	on-topic	APASL clinical practice guidelines on systemic therapy for hepatocellular carcinoma-2024	Hepatology International	2024-11-21	10.1007/s12072-024-10732-z
19	45	on-topic	Biomarkers and prognostic factors of PD-1/PD-L1 inhibitor-based therapy in patients with advanced hepatocellular carcinoma	Biomarker Research	2024-02-14	10.1186/s40364-023-00535-z
20	43	on-topic	Survival Outcomes Among Patients With Hepatocellular Carcinoma in a Large Integrated US Health System	JAMA Network Open	2024-09-24	10.1001/jamanetworkopen.2024.35066
21	42	on-topic	Cabozantinib plus atezolizumab versus sorafenib for advanced hepatocellular carcinoma (COSMIC-312): final results of a randomised phase 3 study	The Lancet. Gastroenterology & hepatology	2024-02-13	10.1016/s2468-1253(23)00454-5
22	42	on-topic	The p-MYH9/USP22/HIF-1α axis promotes lenvatinib resistance and cancer stemness in hepatocellular carcinoma	Signal Transduction and Targeted Therapy	2024-09-19	10.1038/s41392-024-01963-5
23	39	on-topic	Immunotherapy and transplantation for hepatocellular carcinoma	Journal of Hepatology	2024-01-20	10.1016/j.jhep.2024.01.011
24	38	on-topic	Latest advances in hepatocellular carcinoma management and prevention through advanced technologies	Egyptian Liver Journal	2024-01-02	10.1186/s43066-023-00306-3
25	38	on-topic	British Society of Gastroenterology guidelines for the management of hepatocellular carcinoma in adults	Gut	2024-04-16	10.1136/gutjnl-2023-331695
26	36	on-topic	Pretransplant use of immune checkpoint inhibitors for hepatocellular carcinoma: A multicenter, retrospective cohort study	American Journal of Transplantation	2024-04-18	10.1016/j.ajt.2024.04.007
27	36	on-topic	Survival in Patients With Recurrent Intermediate-Stage Hepatocellular Carcinoma	JAMA Oncology	2024-06-20	10.1001/jamaoncol.2024.1831
28	36	on-topic	Loss of lncRNA LINC01056 leads to sorafenib resistance in HCC	Molecular Cancer	2024-04-06	10.1186/s12943-024-01988-y
29	35	on-topic	Pretreatment CT-based machine learning radiomics model predicts response in unresectable hepatocellular carcinoma treated with lenvatinib plus PD-1 inhibitors and interventional therapy	Journal for ImmunoTherapy of Cancer	2024-07-01	10.1136/jitc-2024-008953
30	34	on-topic	Hepatic decompensation is the major driver of mortality in patients with HCC treated with atezolizumab plus bevacizumab: The impact of successful antiviral treatment	Hepatology	2024-07-19	10.1097/hep.0000000000001026
31	34	on-topic	Focal liver lesion diagnosis with deep learning and multistage CT imaging	Nature Communications	2024-08-15	10.1038/s41467-024-51260-6
32	33	on-topic	Regorafenib plus nivolumab in unresectable hepatocellular carcinoma: the phase 2 RENOBATE trial	Nature Medicine	2024-02-19	10.1038/s41591-024-02824-y
33	32	on-topic	Updates on Systemic Therapy for Hepatocellular Carcinoma	American Society of Clinical Oncology Educational Book	2024-01-01	10.1200/edbk_430028
34	32	on-topic	Multicentre phase II trial of cabozantinib in patients with hepatocellular carcinoma after immune checkpoint inhibitor treatment	Journal of Hepatology	2024-04-01	10.1016/j.jhep.2024.03.033
35	32	on-topic	Navigating the landscape of liver cancer management: Study designs in clinical trials and clinical practice	Journal of Hepatology	2024-02-02	10.1016/j.jhep.2024.01.018
36	31	on-topic	Hepatocellular Carcinoma: Current Drug Therapeutic Status, Advances and Challenges	Cancers	2024-04-20	10.3390/cancers16081582
37	31	on-topic	[<sup>68</sup>Ga]Ga-RAYZ-8009: A Glypican-3–Targeted Diagnostic Radiopharmaceutical for Hepatocellular Carcinoma Molecular Imaging—A First-in-Human Case Series	Journal of Nuclear Medicine	2024-09-12	10.2967/jnumed.124.268147
38	30	on-topic	Targeting squalene epoxidase restores anti-PD-1 efficacy in metabolic dysfunction-associated steatohepatitis-induced hepatocellular carcinoma	Gut	2024-05-13	10.1136/gutjnl-2023-331117
39	30	on-topic	Patient-Reported Outcomes From the Phase III HIMALAYA Study of Tremelimumab Plus Durvalumab in Unresectable Hepatocellular Carcinoma	Journal of Clinical Oncology	2024-05-28	10.1200/jco.23.01462
40	30	on-topic	Risk of de novo HCC in patients with MASLD following direct-acting antiviral-induced cure of HCV infection	Journal of Hepatology	2024-10-03	10.1016/j.jhep.2024.09.038
41	29	on-topic	Hepatocellular Carcinoma: Old and Emerging Therapeutic Targets	Cancers	2024-02-23	10.3390/cancers16050901
42	29	on-topic	Oncological Resectability Criteria for Hepatocellular Carcinoma in the Era of Novel Systemic Therapies: The Japan Liver Cancer Association and Japanese Society of Hepato-Biliary-Pancreatic Surgery Expert Consensus Statement 2023	Liver Cancer	2024-03-29	10.1159/000538627
43	29	on-topic	Hepatocellular Carcinoma Incidence and Mortality in the USA by Sex, Age, and Race: A Nationwide Analysis of Two Decades	Journal of Clinical and Translational Hepatology	2024-01-02	10.14218/jcth.2023.00356
44	29	on-topic	Camrelizumab plus rivoceranib vs sorafenib as first-line therapy for unresectable hepatocellular carcinoma (uHCC): Final overall survival analysis of the phase 3 CARES-310 study.	Journal of Clinical Oncology	2024-06-01	10.1200/jco.2024.42.16_suppl.4110
45	29	on-topic	Outcome and management of patients with hepatocellular carcinoma who achieved a complete response to immunotherapy-based systemic therapy	Hepatology	2024-11-21	10.1097/hep.0000000000001163
46	29	on-topic	Early Hepatic Decompensation Identifies Patients with Hepatocellular Carcinoma Treated with Atezolizumab plus Bevacizumab or Sorafenib at Highest Risk of Death	Clinical Cancer Research	2024-11-22	10.1158/1078-0432.ccr-24-2582
47	28	on-topic	Immunotherapy vs Best Supportive Care for Patients With Hepatocellular Cancer With Child-Pugh B Dysfunction	JAMA Oncology	2024-07-18	10.1001/jamaoncol.2024.2166
48	28	on-topic	Outcomes in the Asian subgroup of the phase III randomised HIMALAYA study of tremelimumab plus durvalumab in unresectable hepatocellular carcinoma	Journal of Hepatology	2024-07-31	10.1016/j.jhep.2024.07.017
49	28	on-topic	LBA3 Transarterial chemoembolization (TACE) with or without lenvatinib (len) + pembrolizumab (pembro) for intermediate-stage hepatocellular carcinoma (HCC): Phase III LEAP-012 study	Annals of Oncology	2024-09-01	10.1016/j.annonc.2024.08.2277
50	27	on-topic	Hepatocellular Carcinoma in Metabolic Dysfunction-Associated Steatotic Liver Disease	JAMA Network Open	2024-07-11	10.1001/jamanetworkopen.2024.21019
