## Supplementary Table 3 for "Mapping Topic Change in Influential Hepatocellular Carcinoma Research: A Two-Cohort Bibliometric Analysis"

### Sheet: Sheet1
parent-theme name	count_2023	count_2024	norm_freq_2023	norm_freq_2024	freq_diff	fold_change	log2_fold_change
Imaging and Radiomics in HCC	1	7	0.02	0.14	0.12	7	2.80735
Health Systems, Policy, and Informatics	4	9	0.08	0.18	0.1	2.25	1.16993
Liver and Hepatobiliary Diseases	10	15	0.2	0.3	0.1	1.5	0.584963
Molecular pathways and targets	6	10	0.12	0.2	0.08	1.66667	0.736966
Diagnostic imaging and radiology	3	7	0.06	0.14	0.08	2.33333	1.22239
Healthcare systems and health economics	3	7	0.06	0.14	0.08	2.33333	1.22239
Drug resistance mechanisms	1	5	0.02	0.1	0.08	5	2.32193
HCC Epidemiology and Etiology	8	11	0.16	0.22	0.06	1.375	0.459432
Epidemiology and demographics	6	9	0.12	0.18	0.06	1.5	0.584963
Epidemiology and Risk Factors	6	9	0.12	0.18	0.06	1.5	0.584963
Cancer Immunotherapy	10	13	0.2	0.26	0.06	1.3	0.378512
Prognosis and liver disease outcomes	6	8	0.12	0.16	0.04	1.33333	0.415037
HCC biology and tumor microenvironment	11	13	0.22	0.26	0.04	1.18182	0.241008
Systemic Anticancer Therapies	11	13	0.22	0.26	0.04	1.18182	0.241008
Preclinical Models and Translational Research	2	4	0.04	0.08	0.04	2	1
Imaging and Radiomics	2	4	0.04	0.08	0.04	2	1
Study Design, Statistics and Real-World Evidence	25	26	0.5	0.52	0.02	1.04	0.0565835
Metabolic dysfunction-associated liver disease	4	5	0.08	0.1	0.02	1.25	0.321928
Patient-Reported Outcomes and Quality of Life	1	2	0.02	0.04	0.02	2	1
Preclinical animal models	1	2	0.02	0.04	0.02	2	1
Genomic alterations and mutations	1	2	0.02	0.04	0.02	2	1
Patient-reported outcomes and symptom burden	7	8	0.14	0.16	0.02	1.14286	0.192645
Oncologic Outcomes and Response Evaluation	4	4	0.08	0.08	0	1	0
HCC Diagnosis and Tumor Characteristics	50	50	1	1	0	1	0
Adverse Events and Toxicity	12	12	0.24	0.24	0	1	0
Interventional and Surgical Oncology	10	10	0.2	0.2	0	1	0
Diagnostic and Pathology Methods	7	7	0.14	0.14	0	1	0
Liver Disease and Cirrhosis	17	17	0.34	0.34	0	1	0
Research infrastructure and resources	3	3	0.06	0.06	0	1	0
Clinical Trial Methodology	15	15	0.3	0.3	0	1	0
HCC Treatment Modalities	41	41	0.82	0.82	0	1	0
HCC Biomarkers	18	17	0.36	0.34	-0.02	0.944444	-0.0824622
Omics and molecular profiling	8	7	0.16	0.14	-0.02	0.875	-0.192645
Laboratory biomarkers and tests	12	11	0.24	0.22	-0.02	0.916667	-0.125531
Guidelines and Staging Systems	11	10	0.22	0.2	-0.02	0.909091	-0.137504
Experimental Models	3	2	0.06	0.04	-0.02	0.666667	-0.584963
Hepatitis B virology and serology	2	1	0.04	0.02	-0.02	0.5	-1
Precision medicine and personalized therapy	4	3	0.08	0.06	-0.02	0.75	-0.415037
Artificial intelligence and computational pathology	4	3	0.08	0.06	-0.02	0.75	-0.415037
Liver transplantation and organ allocation	4	3	0.08	0.06	-0.02	0.75	-0.415037
Demographics and Populations	5	4	0.1	0.08	-0.02	0.8	-0.321928
Multidisciplinary care and guidelines	4	3	0.08	0.06	-0.02	0.75	-0.415037
Vascular invasion and thrombosis	9	7	0.18	0.14	-0.04	0.777778	-0.36257
Diagnostic accuracy and evaluation	4	2	0.08	0.04	-0.04	0.5	-1
Unclassified	4	2	0.08	0.04	-0.04	0.5	-1
Surgical and locoregional therapies	19	16	0.38	0.32	-0.06	0.842105	-0.247928
Genomics and Epigenomics	7	4	0.14	0.08	-0.06	0.571429	-0.807355
Clinical and Laboratory Indices	14	11	0.28	0.22	-0.06	0.785714	-0.347923
Clinical trials and studies	14	9	0.28	0.18	-0.1	0.642857	-0.63743
HCC Prognosis and Outcomes	40	34	0.8	0.68	-0.12	0.85	-0.234465
Statistical and Machine Learning Methods	15	8	0.3	0.16	-0.14	0.533333	-0.906891
Systemic therapies and targeted agents	36	29	0.72	0.58	-0.14	0.805556	-0.311944
Clinical research methodology and biostatistics	33	26	0.66	0.52	-0.14	0.787879	-0.343954
Molecular and Cellular Biology	16	8	0.32	0.16	-0.16	0.5	-1
Adverse events and toxicity	16	7	0.32	0.14	-0.18	0.4375	-1.19265
Immunotherapy and immune biology	36	26	0.72	0.52	-0.2	0.722222	-0.469485
Response evaluation and outcomes	32	19	0.64	0.38	-0.26	0.59375	-0.752072
